# Do National Health Insurance Schemes Guarantee Financial Risk Protection in the drive towards Universal Health Coverage in West Africa? A Systematic Review of Observational Studies

**DOI:** 10.1101/2022.10.27.22281514

**Authors:** Sydney N.N.T. Odonkor, Ferdinand Koranteng, Martin Appiah-Danquah, Lorena Dini

## Abstract

**Background:** To facilitate the drive towards Universal Health Coverage (UHC) several countries in the West African subregion have over the last two decades adopted the system of National Health Insurance (NHI) to finance their health services. However, most of these countries continue to face challenges safeguarding the insured population against catastrophic health expenditure (CHE) and impoverishment due to health spending. The aim of this study is to describe the extent of financial risk protection among households enrolled under NHI schemes in West Africa and summarize potential learnings.

**Methods:** We conducted a systematic review of observational studies in accordance with the Preferred Reporting Items for Systematic Reviews and Meta-Analyses (PRISMA) guidelines. Studies published in English between 2005 and 2022 were searched for using keywords, synonyms and MeSH terms related to NHI, financial risk protection and UHC in all West African countries on the following electronic databases: PubMed/Medline, Web of Science and CINAHL via EBSCOhost and Embase via Ovid and Google Scholar. The quality of included studies was assessed using the Joanna Briggs Institute (JBI) critical appraisal checklist. Two independent reviewers assessed the studies for inclusion, extracted data and conducted quality assessment. We present the findings of the narrative synthesis consisting of thematic synthesis for qualitative data and a Synthesis Without Meta-analysis (SWiM) for quantitative data. The study protocol was published in PROSPERO under the ID CRD42022338574 on 28th June 2022.

**Results:** Of the 1,279 articles initially identified, nine were eligible for inclusion. These were cross-sectional studies (n=8) and retrospective cohort study (n=1) published between 2011 and 2021 in Ghana (n=8) and Nigeria (n=1). Two-thirds of the included studies reported that enrollment into the NHI showed a positive (protective) effect on CHE at different thresholds and one study showed a protective effect of NHI on impoverishment due to health spending.

However, almost all of the included studies (n=8) reported that a proportion of insured households still encountered CHE with one-third of them reporting more than 50% of insured households incurring CHE. Key determinants of CHE and impoverishment due to health spending reported consisted of income, employment and educational status of household members as well as household size, household health profile, gender of household head and distance of household from health facility.

**Discussion:** Households insured under NHI schemes in some West African countries (Ghana and Nigeria) are better protected against CHE and impoverishment due to health spending compared to uninsured households as evidenced in other studies. However, insured households continue to incur CHE and impoverishment due to health expenditure resulting from gaps identified in the current design of NHI schemes in these West African countries.

**Conclusion:** To protect insured households from the financial burden due to health spending and advance the drive towards UHC in West Africa, governments should consider investing more into research on NHI, implementing nationwide compulsory NHI programmes and establishing a multinational West African collaboration to co-design a sustainable context-specific NHI system based on solidarity, equity and fairness in financial contribution.
