## Supplementary material for "Do National Health Insurance Schemes Guarantee Financial Risk Protection in the drive towards Universal Health Coverage in West Africa? A Systematic Review of Observational Studies": Complete data extraction form: This contains the complete data extracted from the final included articles in this review.

### Sheet: Sheet1
	Publication details				Study Characteristics								Participant characteristics						Exposure characteristics					Definition of outcome measures				Primary outcomes					Secondary outcome				Additional information from authors
	First Author	Year	Title	Citation	Country/Region	Study objectives	Study design	Study overall conclusions	Study period	Ethical approval	Recall period	Study eligibility	Sampling unit	Sample size	Mean age (SD)	Males (%)	General health status	Variables of socio-economic status included in analysis	Insurance type	Mechanism of financing of insurance	Criteria for classifying household as insured	Total number of insured households (% insured)	Confounding variables measured	Mean household income/expenditure (Exchange rate)	Measure of financial risk protection	Measure of effect of insurance on primary outcomes	Definition of measure of financial risk protection used	Proportion of CHE		Proportion of impoverishment		Effect of NHIS on CHE [impoverishment]	Effects on health outcomes	Effects on health service utilization	Determinants of CHE	Determinants of impoverishment	Key limitations	Key recommendations	Study funding sources	Concerns about bias	Possible conflicts of interest
																												Insured	Uninsured	Insured	Uninsured
1	Flannery	2020	The Financial Protection of National Health Insurance: Evidence From a Cross Section of State and Federal Workers in Akwa Ibom, Nigeria.	Flannery, D., J. Garvey, and U. Inyang, The Financial Protection of National Health Insurance: Evidence From a Cross Section of State and Federal Workers in Akwa Ibom, Nigeria. 2020.	Nigeria/ Akwa Ibom state	To examine the relationship between enrolment in a NHI scheme and household health expenditures of federal and state workers in Akwa Ibom, Nigeria.	Cross-sectional survey	There is a statistically and practically significant association between participation in the NHI scheme and household financial protection. This provides support to policy-makers seeking to design and extend equitable health-financing policies.	2018	Yes	4 weeks	Confirmed	Individual	538	N/R	N/R	Federal or state sector employees irrespective of health status.	Employment sector of household head. Education level of the household head. Household location (rural and urban) Household income groups Household size	NHI scheme	In 2005, Nigeria launched the NHI scheme. The NHI scheme is comprised of three packages, the USSHIP, the RCSHIP and the FSSHIP with the later the focus of this study. The FSSHIP is directed towards employees in the public sector, organized private sector (employers with more than 10 employees), the armed forces, the police, para-military institutions, students in tertiary institutions and volunta…	N/R	265 (49.3%)	Employment sector of household head. Education level of the household head. Household location (rural and urban) Household income groups Household size Heath service utilization	242,305 Naira/ month (1 US dollar = 360 Naira)	CHE	ATET	CHE – Health expenditure above threshold of 40% monthly non-food expenditure.	3.39%	80.22%	N/A	N/A	–0.82***	N/R	Insured households utilized health services more frequently compared to uninsured households.	N/R	N/A	The survey was limited to federal and state employees in Akwa Ibom. Generalising our results to a broader population and to states other than Akwa Ibom is thus made more difficult as the quality and accessibility of health care institutions is likely to vary across the country.	Further work is required to understand the issues, design and implement appropriate interventions. Indeed, currently, the NHI scheme in Ghana is has employed some researchers, including a co-author ofthis manuscript to gather evidence on providers andinsurers engagements to confirm or dispute issuessuch as the insured having to pay for services andalso concerns of under-the-the table payment by t…	This work is funded by a the Kemmy Business School PhD scholarship fund. The funders had no role in study design, data collection and analysis, decision to publish, or preparation of the manuscript.	Selection bias	N/R
2	Aryeetey	2016	Can health insurance protect against out-of-pocket and catastrophic expenditures and also support poverty reduction? Evidence from Ghana’s National HealthInsurance Scheme.	Aryeetey, G.C., Westeneng, J., Spaan, E., Jehu-Appiah, C., Agyepong, I.A. and Baltussen, R., Can health insurance protect against out-of-pocket and catastrophic expenditures and also support poverty reduction? Evidence from Ghana's National Health Insurance Scheme. Int J Equity Health, 2016. 15(1): p. 116.	Ghana/ Central and Eastern region	To analyze the effect of health insurance on household OOP expenditure, CHE and poverty.	Cross-sectional survey	This study provides evidence that high OOP expenditure leads to CHE and poverty in Ghana but enrolment into the NHI scheme reduces OOP expenditure, provides financial protection against CHE and reduces poverty. These findings support the pro-poor policy objective of Ghana’s NHI Scheme and holds relevance to other LMICs implementing or aiming to implement insurance schemes.	2009-2011	Yes	1 month	Confirmed	Household	3,128 Ω 3,128 ¶	N/R	2009 - 2,016 (64.5%) 2011 - 1,970 (63.0%)	General population irrespective of health status	Education Occupation & Household welfare	NHI scheme	The NHI scheme is publically financed by a single pooled NHI fund. The fund has three main sources: tax revenue in the form of a 2.5% Value Added Tax (VAT) which contributes about 70% of the fund, 2.5% of contributions of Social Security and National Insurance Trust (SSNIT) contributors who are formal sector workers; and which contributes about 20% of the fund; and out-of-pocket income adjusted p…	N/R	986 (31.2%)Ω 1,176 (37.5%)¶	Age Male Household size Rural locality Year 2009 Good health status Use of out-patient services Use of in-patient services Occupation Education level	GH¢181.9/ month (GH¢1.45 = US$1)	CHE Impoverishment	Marginal effect	CHE – OOP expenditure equal to or exceeding a certain payment capacity threshold that is 40% of non-food consumption expenditure. Impoverishment – Health spending that pushes a household's total expenditure below the mean monthly food expenditure (minimum subsistence need) of the study sample which was set at GH¢60.72 (US$ 43.4).	18.4% Ω 7.1% ¶	36.1% Ω 28.7% ¶	2.9% Ω 2.8% ¶	4.9% Ω 3.3% ¶	–0.031*** [–0.075] ***	N/R	N/R	For CHE, households were 5 % more likely to incur CHE when using out-patient services while this was 19 % when using in-patient services.	0.43*** (0.35–0.51) Findings on the effect of the NHIS on utilization are positive, sizeable and significant across specifications: individuals insured by the NHIS are more likely to use medical services when needed compared with their uninsured counterparts after controlling for other factors.	First, our short recall period of 30 days prior to the survey may underestimate health payments if utilization during that period was low. Second, income was not used as a measure of people’s wealth in this study for the following reasons. A majority of households visited were informal sector workers with unstable income. The instability of this variable may inform biased socio-economic status fo…	First, our short recall period of 30 days prior to the survey may underestimate health payments if utilization during that period was low. Second, income was not used as a measure of people’s wealth in this study for the following reasons. A majority of households visited were informal sector workers with unstable income. The instability of this variable may inform biased socio-economic status fo…	This study received funding from the Netherlands Organization for Scientific Research under the research grant of the SHINE-Ghana Project	N/R	None
3	Fiestas Navarrete	2019	Inequalities in the benefits of national health insurance on financial protection from out-of-pocket payments and access to health services: cross-sectional evidence from Ghana.	Fiestas Navarrete, L., Ghislandi, S., Stuckler, D. and Tediosi, F., Inequalities in the benefits of national health insurance on financial protection from out-of-pocket payments and access to health services: cross-sectional evidence from Ghana. Health Policy Plan, 2019. 34(9): p. 694-705.	Ghana (data from GLSS 6)	To evaluate the effect of health insurance on financial risk protection and utilization among high-risk and vulnerable beneficiaries with and without limited geographic accessibility to care	Cross-sectional survey	The study shows that enrolment in the NHIS is associated with improved financial protection but less so among geographically remote vulnerable groups. Efforts to boost not just insurance uptake but also health service delivery may be needed as a supplement for insurance schemes to accelerate progress towards UHC.	2012-2013	N/A	N/R	Confirmed	Household	16.744	N/R	34,581 (48,5%)	General population irrespective of health status	Head-of-household (i.e. age, gender, education, employment status) Household consumption expenditure, Household size	NHI scheme	Established in 2003, the NHI scheme sought to eliminate user fees anderadicate the financial barriers created by earlier reforms. In the pre-NHI scheme policy period, OOP payments contributed 48% of the totalhealth expenditure. The current NHI scheme offers free access to a package of diagnostic, inpatient and outpatient services covering 95% of conditions afflicting Ghanaians.The scheme is chara…	Household head enrolled into NHI scheme	5452 (32.56%)	Head-of-household (i.e. age, gender, education, employment status) Household (i.e. consumption expenditure, size) Household-level medical need (i.e. presence of elderly members, disabled members, ill members). Geographic characteristics (i.e. rural residence, travel time) .	N/R	CHE	ATET	CHE – OOP health payments that absorb >10% of household non-food consumption.	N/R	N/R	N/A	N/A	–0.12***	N/R	Individuals insured by the NHI scheme are more likely to use medical services when needed compared with their uninsured counterparts after controlling for other factors.	N/R	N/A	First, although the comprehensive objectives that our work seeks to examine include access to promotive, preventive, curative,rehabilitative and palliative health services, we are able to assess the impact of health insurance on medical utilization focusing on curative care only. Second, though we consider UHC not as an end in and of itself but the means towards better health outcomes, our study …	Our findings point to the need for developing more effective approaches to include vulnerable socio-geographic groups in nascent NHI systems and to ensure that they benefit equitably from utilization and financial protection. Finally, in an effort to identify the conditions under which health insurance offers protection to vulnerable beneficiaries, our study offers a novel contribution to the lit…	Swiss Programme for Research on Global Issues for Development.	Selection bias	None
4	Kusi	2015	Does the National Health Insurance Scheme provide financial protection to households in Ghana?	Kusi, A., Hansen, K.S., Asante, F.A. and Enemark, U., Does the National Health Insurance Scheme provide financial protection to households in Ghana? BMC Health Serv Res, 2015. 15: p. 331.	Ghana, Kwaebibirem/ Asutifi and Savelugu–Nanton	To examine the effect of the NHI scheme on OOP health expenditure and how it protects households against CHE.	Cross-sectional survey	The NHIS has significant effect in reducing OOP health expenditure and offers financial protection against CHE for insured individuals and their households though they still made some out-of-pocket payments. Efforts should aim at eliminating OOP health expenditure for the insured if the objective for establishing the NHIS is to be achieved.	02.2011 – 04.2011	Yes	4 weeks	Confirmed	Household	2.418	N/R	1. 37.4% - insured 2. 47.4% - uninsured	General population irrespective of health status	Education & Residence Household size	NHI scheme	Membership in the NHIS is mandatory for all residents of the country including foreign nationals legally resident in Ghana. To become a valid card holding member of the NHI scheme, it is necessary to actively register and pay a registration fee. Formal sector employees who contribute to the Social SSNIT, a mandatory 2.5% deduction is made on their social security contributions as their premium. A…	Two criteria; 1. Fully insured if all the members were insured at the time of the survey. 2. Partially insured if at least one member was insured.	681 (28.2%) ƒ 620 (25.6%) §	Household size and age composition Place of residence Health status of members Economic status (e.g. wealth status) Type and place of treatment Characteristics of the household head	Monthly non-food expenditure. Fully insured households: Gh¢111.74/US$74.48 Uninsured households: Gh¢97.77/US$65.17	CHE	OR	CHE – Household’s total OOP health expenditure exceeding 40% of total non-food expenditure.	2.94% ƒ 3.71% §	4.03%	N/A	N/A	0.35 *** ƒ 0.24*** §	N/R	N/R	The multiple logistic regression estimates for all the surveyed households showed that the number of children under five years in the household, household size, health status of household members, sex of the household head, longer distance to the nearest health facility and more importantly the health insurance statusof the household were all significant determinants of CHE by households. For ins…	N/A	We have not been able to address fully the selectivity ofinsurance. Although we can control for chronic condi-tions and self-assessed bad health status, there remainpotentially omitted variablesthat bias these results. Assuch, the documented association may not represent thetrue magnitude of the NHIS effects on the outcomes of interest. Most likely, we believe that bias, if exists, willmake the r…	It is possible to suggest that the ‘savings’ from the lower direct cost of health services for the insured could be used for transport to obtain ‘better’ care at formal health care providers to better their health. It is believed that improvement in the physical access to health services, supply of medical supplies and medicines at accredited health facilities and ensuring that accredited health …	N/R	N/R	None
5	Nguyen	2011	The financial protection effect of Ghana National Health Insurance Scheme: evidence from a study in two rural districts	Nguyen, H.T., Rajkotia, Y. and Wang, H., The financial protection effect of Ghana National Health Insurance Scheme: evidence from a study in two rural districts. Int J Equity Health, 2011. 10: p. 4.	Ghana (data from 2007 survey in Nkoranza and Offinso)	To evaluate the impact of the country’s NHI scheme on households’ OOP spending and CHE.	Cross-sectional survey	Findings from this study confirm the positive financial protection effect of health insurance in Ghana. The effect is stronger among the poor group than among general population. The results are encouraging for many low income countries who are considering a similar policy to expand social health insurance. Ghana’s experience also shows that instituting insurance by itself is not adequate to remo…	2010	N/A	12 months	Confirmed	Individual	11.617	1. insured–26.088 (22.775) 2. uninsured–22.553 (19.202)	1. 44.4% - insured 2. 48.5% - unisured	General population irrespective of health status	Education Occupation Income quintile	NHI scheme	Funding for NHI schemes comes mainly from a NHI sales tax of 2.5%, a transfer of 2.5% of formal sector contributions to the Social Security and Pension Scheme Fund, and from member contributions.In the beginning years of the scheme, 70 – 75% of total insurance revenue came from tax revenue, 20-25% from formal sector contribution, and only about 5% from contribution of members in the informal sect…	Any individual with NHI scheme at the time of survey	4,899 (42.2%)	N/R	N/R	CHE	Marginal effect	CHE - Health spending exceeding 10% of income per capita	2.1%	1.2%	N/A	N/A	–0.006*	N/R	N/R	N/R	N/A	We have not been able to address fully the selectivity of insurance. Although we can control for chronic conditions and self-assessed bad health status, there remains potentially omitted variables that bias these results. As such, the documented association may not represent the true magnitude of the NHI scheme effects on the outcomes of interest. Most likely, we believe that bias, if exists, wil…	Future studies can build on this research in many respects. For example, to assess more systematically theequity aspect of the Ghana NHI scheme, benefit incidence analysis would be suitable to document how much peoplevwith different wealth status benefit from the NHI scheme. With better data, one could explore the effects of differentiating the threshold z for CHE across income levels. It would b…	United States Agency forInternational Development	N/R	None
6	Okoroh	2020	Does insurance protect individuals from catastrophic payments for surgical care? An analysis of Ghana's National Health Insurance Scheme at Korle-Bu teaching Hospital.	Okoroh, J., Sarpong, D.O.B., Essoun, S., Riviello, R., Harris, H. and Weissman, J.S., Does insurance protect individuals from catastrophic payments for surgical care? An analysis of Ghana's National Health Insurance Scheme at Korle-Bu teaching Hospital. BMC Health Serv Res, 2020. 20(1): p. 45.	Ghana/ KBTH	To test the hypothesis that insurance makes a difference in OOP expenditures for surgical care and CHE by comparing rates of financial catastrophe for insured versus uninsured surgical patients at a single institution, the KBTH.	Cross-sectional survey	Although insured patients were less likely than uninsured to face financial catastrophe as a result of their surgery, more than half of insured surgical patients treated at KBTH were not protected from financial catastrophe under the Ghana’s NHI scheme due to OOP payments. Government-specific strategies to increase the proportion of cost covered and to enroll the uninsured is crucial to achieving…	01.02.2017– 01.10.2017	Yes	3 months	Confirmed	Individual	196	47.2 (1.188)	86 (43.9%)	Patients admitted on the general surgery ward	Education & Employment status Occupation Household size Number of children	NHI scheme	NHI scheme was implemented in 2003. NHI scheme is a government-sponsored mandatory insurance plan which is funded by the NHI levy, a value added tax on all goods and services in the country. This comprises 75% of its funding; the rest is from premiums, social security deductions, and registration fees. NHI scheme covers 95% of conditions affecting Ghanaians and includes a variety of in-patient an…	Surgical patient on admission insured under NHI scheme	127 (65%)	N/R	1) Mean monthly total household expenditures: Insured-Gh¢904.3 & Uninsured–Gh¢726.9 2) Individual mean monthly income: Insured–Gh¢744.5 & Uninsured–Gh¢800.64 3) Mean monthly non-food expenditures: Insured–Gh¢668.4 & Uninsured–Gh¢531.4 ($1.0USD=Gh¢4.5, March 2018)	CHE	N/R	CHE – OOP expenditures exceeding: 1) 10% of annual total household expenditures 2) 20% of the individual's income 3) 40% of household's non-food expenditures.	1) 87% 2) 63% 3) 58%	1) 98% 2) 83% 3) 94%	N/A	N/A	N/R	N/R	Insured had higher mean number of health facility visits (3.1) compared to uninsured (2.2) over the last three months	Having a surgical procedure, education attainment, and household wealth index. The results also showed that participating in NHI scheme reduces the probability of incurring CHEs. At the income level, uninsured members were six times more likely to incur CHEs for surgical care (OR 5.52; 95% CI: 1.70–17.92) than the insured. For those living at the subsistence level, the uninsured were 16 times mor…	N/A	Close to 70% of respondents in our study were insured, which is almost twice the national average for Ghana and could represent a selection bias toward insurance, and thus limits extrapolation of our findings to the national level. Next, we did not collect data on how households coped with making payments and the contributions of relatives and non-government institutions in reducing the financial…	Further studies are needed to compare costs of surgery at KBTH to costs at other facilities as there have beenno study to date on the cost of surgical care at other facilities in Ghana. First, the calculated amount reimbursed for each surgical DRG is too low; in our study, the insurance paid on average 40% of the total cost of care and did not include many services. This fee-for-service model bas…	Fogarty International Center and the Office of Research on Women’s Healthof the National Institute of Health Maryland, United States under Award Number D43TW009343, as well as the University of California Global Health Institute.	Selection bias Recall bias	None
7	Pedrazzoli	2021	Does Ghana's National Health Insurance Scheme provide financial protection to tuberculosis patients and their households?	Pedrazzoli, D., Carter, D.J., Borghi, J., Laokri, S., Boccia, D. and Houben, R.M., Does Ghana's National Health Insurance Scheme provide financial protection to tuberculosis patients and their households? Soc Sci Med, 2021. 277: p. 113875.	Ghana (data of TB patients at public health facilities across Ghana)	To answer the following questions: 1) What are the key drivers of costs and catastrophic costs for TB-affected households? 2) If NHIS is a driver, what would be the expected changes in experienced costs of expanding the national health insurance scheme to all TB patients?	Cross-sectional survey	Our analyses show that an expansion of Ghana’s NHI programme to all people with TB will not relieve the financial burden for TB-affected households. Even in countries with well-established state-supported health insurance schemes and free TB care policies such as Ghana, addressing poverty and inequality through enhancing social protection coverage is key to effectively improve access and provide …	2016	N/A	N/R	Confirmed	Individual	690	N/R	465 (67.39%)	TB patients	Education level & Household income Job loss & Occupation Place of residence	NHI scheme	Ghana was the first country in sub-Saharan Africa to introduce a NHI scheme in 2003 to ensure equitable universal access for all residents of Ghana to an acceptable quality of essential health services without out-of-pocket payment being required at the point of service use. All Ghanaians, from both the formal and informal sectors, are in principle required to enrol. Funding comes from 2.5% VAT, …	TB patients insured under NHI scheme	562 (81%)	Age Sex Education level Occupation Job loss Place of residence Household income quintile Presence of MDR-TB Place of diagnosis Retreatment status, HIV status	$ 144.6/month	CHE	ATE	CHE – Household total TB-related costs (direct and indirect) exceeding 20% of their estimated pre- diagnosis annual household income	0.65	0.59	N/A	N/A	1.12*	N/R	N/R	Poor patients and those who have lost their jobs. Patients undergoing treatment for MDR-TB are also more likely to incur catastrophic costs due to the longer duration of treatment. Medical expenditures include payments for TB diagnostic procedures not covered by the TB programme or NHI scheme, such as chest radiography, and for co-morbidities (e. g. liver function test), and ancillary drugs.	N/A	The main limitation of our study lies in the nature of the cross-sectional data from the national TB patient cost survey that we used for our analyses. For example, it was not possible to perform further disaggregated analyses comparing costs for individuals who enrolled before TB diagnosis and for those who were already enrolled due to insufficient power. In addition, this survey was designed to…	The aim of a TB patient cost survey should not only be to measure costs but also to lead to interventions and policy changes that help reduce or mitigate these costs; therefore, it is essential that existing and new initiatives to reduce costs and improve access to care are evaluated. While we acknowledge that our results are context and design specific, our study serves as an example of how TB p…	United States Agency for International Development through the TREAT-TB grant (GHN-A-00-08- 000400).	N/R	None
8	Stewart	2021	Injured and broke: The impacts of the Ghana National Health Insurance Scheme (NHIS) on service delivery and catastrophic health expenditure among seriously injured children.	Stewart, B.T., Gyedu, A., Goodman, S.K., Boakye, G., Scott, J.W., Donkor, P. and Mock, C., Injured and broke: The impacts of the Ghana National Health Insurance Scheme (NHIS) on service delivery and catastrophic health expenditure among seriously injured children. Afr J Emerg Med, 2021. 11(1): p. 144-151.	Ghana/ Komfo Anokye Teaching Hospital (KATH)	To determine the effect of the NHI scheme on timeliness of care, outcomes, and household CHE of seriously injured children at a tertiary hospital in Ghana.	Retrospective cohort study	NHI scheme did not improve timeliness of care, length of stay or mortality. Although NHI scheme did provide some financial risk protection for families, it did not eliminate OOP payments. The families of most seriously injured children experienced CHE, regardless of insurance status. NHI schemes and similar financial risk pooling schemes could be strengthened to better provide financial risk prot…	01.01.2015– 31.12.2016	Yes	N/R	Confirmed	Individual	263	N/R	174 (66.2%)	Seriously injured children	N/R	NHI scheme	In an effort toward UHC, Ghana established the NHI scheme in 2003, which aimed to cover 95% of conditions that affect Ghanaians. As of 2015, the NHIS covered 10.5 million people, or 40% of Ghana’s population. The total number of health facility encounters rose from just under 0.5 per capita in 2005 to almost 3 per capita in 2015. The NHI scheme covers all emergencies and much of trauma care. Howe…	Children insured by NHI scheme	184 (70%)	Age of the child Sex of child Injury severity Type of operation (emergency versus urgent surgical procedure)	N/R	CHE	OR	CHE – Health expenditure above threshold of 10% annual household income.	53.4%	84.8%	N/A	N/A	0.21ø	In-hospital mortality Insured - 3 (1.6%) Uninsured - 0	N/R	Families of children with more severe injuries (i.e., KTS II ≤8) had markedly greater odds of experiencing CHE (aOR 5.74, 95%CI 1.73–19.00)	N/A	First, this was a retrospective study without access to some potentially useful data, such as time from injury to presentation, household income, and morbidity outcomes. Therefore, this study was narrow in scope. Additionally, we had to use national median household expenditure to estimate CHE, which may have not accurately reflected the median annual household income of the parents of injured ch…	NHI schemes and similar financial risk pooling schemes could be strengthened to better provide financial risk protection and promote quality of care for injured children.	This study was funded by grants D43-TW007267 and R25-TW009345 from the Fogarty International Center, US National Institutes of Health. The content is solely the responsibility of the authors and does not necessarily represent the official views of the National Institutes of Health.	N/R	None
9	Kwakye	2018	Impact of National Health Insurance Scheme Status on Catastrophic Health Expenditure among Households in Ghana	Kwakye, S., Impact of National Health Insurance Scheme Status on Catastrophic Health Expenditure among Households in Ghana. 2018, University Of Ghana.	Ghana (data from GLSS 6)	The general objective of the study was to determine the effect of NHI scheme coverage on CHE among households in Ghana.	Cross-sectional survey	The study showed statistically significant impact of NHI schemes on CHE set at 10% threshold but no significant impact of NHI schemes on out of pocket health expenditure and catastrophic health expenditure set at the 40% threshold. The study therefore, recommends further research to ascertain the quality of services provided under the NHI scheme and the reasons for making OOP payments especially …	2012-2013	Yes	N/R	Confirmed	Household	16.772	45.06 (15.59) ¥	12,045 (69.47%) ¥	General population irrespective of health status	Education. Employment. Income Residence (rural and urban). Household size.	NHI scheme	Ghana’s NHI scheme is a social insurance system where members of the country pay an amount of money (premium) to a mutual fund, from which their cost of health care services are catered for during time of sickness. Management of the funds is done at the district level. However, the district schemes again receive support from the central government through NHI fund. The NHI fund is a fund raised f…	At least one member of household with NHI scheme coverage	11,829 (67.87%)	Age of household Sex of household head Household size Marital status of household head Residence Education Employment Wealth quintile	N/R	CHE	ATET	CHE: 1) Household's annual total OOP health payments (excluding hospitalization) equal or exceeding 10% of household’s non-food expenditure. 2) Household’s annual total OOP health payments (excluding hospitalization) equal or exceeding 40% of household’s non-food expenditure.	1) 5.74% 2) 0.35%	1) 7.21% 2) 0.31%	N/A	N/A	1) –0.02***. 2) 0.001*	N/R	N/R	The CHE is most likely attributable to funds spent on medications, diagnostic services and other outpatient services. Unemployment is also a determinant.	N/A	Several factors may influence CHE beside NHI schemes. But most of these factors were not measured and therefore were not controlled for in the analysis and this could bias the results. Factors such as the type of illness and disabilities in household members, assets, the health care system, free health care, and social protection policies indirectly related to the health system and many others ca…	There will be the need for further studies to qualitatively identify reasons for the non-usage of the NHIS especially amongst rural dwellers. This will inform policy makers on areas of the scheme to address in making it more encompassing. The services catered for by the scheme are the basic healthcare services required by citizens; consultation, medications laboratory and other investigations. It…	N/R	Selection bias	N/R
	Note – NHI: National Health Insurance, UHC: Universal Health -Coverage, CHE: Catastrophic health expenditure, OOP: Out-of-pocket, LMICs: Low-middle income countries, DRG: Diagnostic-related groups TB: Tuberculosis, MDR-TB: Multidrug-resistant Tuberculosis, HIV: Human Immunodeficiency Virus, AIDS: Acquired Immunodeficiency Syndrome, KTS II: Kampala Trauma Score II KBTH: Korle-Bu Teaching Hospital,…
	Ω: Data collected in the year 2009, ¶: Data collected in the year 2011, ¥: Household head ƒ: Fully insured households, §: Partially insured households
	P-value notation: *** p < 0.01, ** p < 0.05, * p < 0.1 ø: aOR with 95% Confidence Interval between 0.08–0.56
	N/R: Not Reported, N/A: Not Applicable
